# A Massively Parallel Screen of 5′UTR Mutations Identifies Variants Impacting Translation and Protein Production in Neurodevelopmental Disorder Genes

**DOI:** 10.1101/2023.11.02.23297961

**Authors:** Stephen P. Plassmeyer, Colin P. Florian, Michael J. Kasper, Rebecca Chase, Shayna Mueller, Yating Liu, Kelli McFarland White, Courtney F. Jungers, Slavica Pavlovic Djuranovic, Sergej Djuranovic, Joseph D. Dougherty

## Abstract

*De novo* mutations cause a variety of neurodevelopmental disorders including autism. Recent whole genome sequencing from individuals with autism has shown that many *de novo* mutations also occur in untranslated regions (UTRs) of genes, but it is difficult to predict from sequence alone which mutations are functional, let alone causal. Therefore, we developed a high throughput assay to screen the transcriptional and translational effects of 997 variants from 5′UTR patient mutations. This assay successfully enriched for elements that alter reporter translation, identifying over 100 potentially functional mutations from probands. Studies in patient-derived cell lines further confirmed that these mutations can alter protein production in individuals with autism, and some variants fall in genes known to cause syndromic forms of autism, suggesting a diagnosis for these individual patients. Since UTR function varies by cell type, we further optimized this high throughput assay to enable assessment of mutations in neurons *in vivo*. First, comparing *in cellulo* to *in vivo* results, we demonstrate neurons have different principles of regulation by 5′UTRs, consistent with a more robust mechanism for reducing the impact of RNA secondary structure. Finally, we discovered patient mutations specifically altering the translational activity of additional known syndromic genes *LRRC4* and *ZNF644* in neurons of the brain. Overall our results highlight a new approach for assessing the impact of 5′UTR mutations across cell types and suggest that some cases of neurodevelopmental disorder may be caused by such variants.
