## Supplemental Table 6 for "A Massively Parallel Screen of 5′UTR Mutations Identifies Variants Impacting Translation and Protein Production in Neurodevelopmental Disorder Genes"

### Sheet: Sheet1
Primer Name	Sequence	Purpose
Variant_Library_1_F	CGACTTCGGTTGCATGAAGG	Amplifying variant sublibrary 1 from the oligo pool
Variant_Library_1_R	GGGCAGGTTCGAGAGGTCTA	Amplifying variant sublibrary 1 from the oligo pool
Variant_Library_2_F	ACAGGTCACCCTCGATTTTC	Amplifying variant sublibrary 2 from the oligo pool
Variant_Library_2_R	GATGAGAGAGATCGTTGGAG	Amplifying variant sublibrary 2 from the oligo pool
Variant_Library_3_F	GAATACTACCGAGCTAGAGG	Amplifying variant sublibrary 3 from the oligo pool
Variant_Library_3_R	CTTTGGGGACATTGAACGAG	Amplifying variant sublibrary 3 from the oligo pool
Control_Library_F	AGCAATTAGGTGACGACTCG	Amplifying control sublibrary from the oligo pool
Control_Library_R	GAACAGAACCAACCTCTCCT	Amplifying control sublibrary from the oligo pool
CreOFF_RT_UMI	CAGACGTGTGCTCTTCCGATCTNNNNNNNNNNNNTCGACCCTCTAGTCCAGATC	Selective cDNA synthesis of reporter mRNA from non-recombined plasmid or episomal viral DNA
CreON_RT_UMI	CAGACGTGTGCTCTTCCGATCTNNNNNNNNNNNNGAAATCGTGCGTGACCAATGA	Selective cDNA synthesis of reporter mRNA from Cre-recombined plasmid or episomal viral DNA
FivePrime_Sense	ACACGACGCTCTTCCGATCTtaGTAACACGACGCCGACT	Amplification of cDNA
FivePrime_Antisense	CAGACGTGTGCTCTTCCGATCT	Amplification of cDNA
SMC5.genomic.R	GGGCTTGGAGTTGACGTCTT	Targeted sequencing in LCL samples; Reverse Transcription/Genomic DNA Amplification
SMC5.genomic.R	GGGCTTGGAGTTGACGTCTT	Targeted sequencing in LCL samples; Genomic DNA Amplification
SMC5.RNA.F	AGTTCGCGCGGGAGC	Targeted sequencing in LCL samples; cDNA Amplification
SMC5.RNA.R	AATTCTTCCTCTTGCTCGGG	Targeted sequencing in LCL samples; cDNA Amplification
TSPAN4.F	AGGCTGTGGCGTGCTG	Targeted sequencing in LCL samples; cDNA/Genomic DNA Amplification
TSPAN4.R	AGCAGGAGGCACTTGTTCTC	Targeted sequencing in LCL samples; Reverse Transcription/Genomic DNA Amplification
TSPAN4.nested.R	TTGATGGCACCCAGGCAG	Targeted sequencing in LCL samples; cDNA Amplification
MKRN1.F	CCGCTTACACTTCCCTGAGC	Targeted sequencing in LCL samples; cDNA/Genomic DNA Amplification
MKRN1.R	GAGGAGAGGGCCGGGAG	Targeted sequencing in LCL samples; Reverse Transcription/Genomic DNA Amplification
MKRN1.nested.R	CAGGCAAGCTCGCTGGG	Targeted sequencing in LCL samples; cDNA Amplification
C12orf57.genomic.F	CTCTCCAAACACATACGCAGC	Targeted sequencing in LCL samples; Genomic DNA Amplification
C12orf57.genomic.R2	GCCACGTCCTACAACCGTTC	Targeted sequencing in LCL samples; Genomic DNA Amplification
C12orf57.RNA.R	GCTTTCTGGCTTTTTACCGGA	Targeted sequencing in LCL samples; Reverse Transcription
C12orf57.RNA.F	GCGAGGACCACCTTTGCTT	Targeted sequencing in LCL samples; cDNA Amplification
C12orf57.RNA.nested.R	TGAAGCTCTAGGTTCAGCGG	Targeted sequencing in LCL samples; cDNA Amplification
NR4A2.genomic.F	CCTGAAGCTTCCTGTGTCTGTAT	Targeted sequencing in LCL samples; Genomic DNA Amplification
NR4A2.genomic.R	GTTGTTCCCGAAGGCGATGG	Targeted sequencing in LCL samples; Genomic DNA Amplification
NR4A2.RNA.R2	AGCCTGTGCTGTAGTTGTCC	Targeted sequencing in LCL samples; Reverse Transcription
NR4A2.RNA.F2	TGAATTACGACACTGTCCACCT	Targeted sequencing in LCL samples; cDNA Amplification
NR4A2.RNA.nested.R	AGGTACTGAAGCTGGGGAGA	Targeted sequencing in LCL samples; cDNA Amplification
USP48.genomic.F	GGAAGTACCGGAGGCAAGAAATA	Targeted sequencing in LCL samples; cDNA/Genomic DNA Amplification
USP48.genomic.R	GCCCGCGGACGTTAAA	Targeted sequencing in LCL samples; Reverse Transcription/Genomic DNA Amplification
USP48.RNA.nested.R	GCATGCGCGTTCCCAG	Targeted sequencing in LCL samples; cDNA Amplification
NSD2.genomic.F	AGAACAGCTCCAGGCTTGTC	Targeted sequencing in LCL samples; cDNA/Genomic DNA Amplification
